# Learning from the resilience of hospitals and their staff to the COVID-19 pandemic: a scoping review

**DOI:** 10.1101/2021.04.22.21255908

**Authors:** Lola Traverson, Jack Stennett, Isadora Mathevet, Amanda Correia Paes Zacarias, Karla Paz de Sousa, Andrea Andrade, Kate Zinszer, Valéry Ridde

## Abstract

**Background:** The COVID-19 pandemic has brought huge strain on hospitals worldwide. It is crucial that we gain a deeper understanding of hospital resilience in this unprecedented moment. This paper aims to report the key strategies and recommendations in terms of hospitals and professionals’ resilience to the COVID-19 pandemic, as well as the quality and limitations of research in this field at present.

**Methods:** We conducted a scoping review of evidence on the resilience of hospitals and their staff during the COVID-19 crisis in the first half of 2020. The Stephen B. Thacker CDC Library website was used to identify papers meeting the eligibility criteria, from which we selected 65 publications. After having extracted data, we presented the results synthesis using an “effects-strategies-impacts” resilience framework.

**Results:** We found a wealth of research rapidly produced in the first half of 2020, describing different strategies used to improve hospitals’ resilience, particularly in terms of 1) planning, management, and security, and 2) human resources. Research focuses mainly on interventions related to healthcare workers’ well-being and mental health, protection protocols, space reorganization, personal protective equipment and resources management, work organization, training, e-health and the use of technologies. Hospital financing, information and communication, and governance were less represented in the literature.

**Conclusion:** The selected literature was dominated by quantitative descriptive case studies, sometimes lacking consideration of methodological limitations. The review revealed a lack of holistic research attempting to unite the topics within a resilience framework. Research on hospitals resilience would benefit from a greater range of analysis to draw more nuanced and contextualized lessons from the multiple specific responses to the crisis. We identified key strategies on how hospitals maintained their resilience when confronted with the COVID-19 pandemic and a range of recommendations for practice.
