## Supplementary Table 2: Recommendations for "Learning from the resilience of hospitals and their staff to the COVID-19 pandemic: a scoping review"

### Sheet: Article information
MEDRXIV Title: Learning from the resilience of hospitals and their staff to the COVID-19 pandemic: a scoping review. Authors: Lola Traverson a,* , Jack Stennett a, Isadora Mathevet a, Karla Paz b, Amanda Paes Correia b, Andrea Andrade b, Kate Zinszer c,d, Valéry Ridde a a CEPED, Institute for Research on Sustainable Development, IRD-Université de Paris, ERL INSERM SAGESUD, Paris, France b Departm…

### Sheet: Table S2 - Recommendations
Hospital dimension	Specific area	Recommendation	Specific example(s)	Study(ies) involved
Planning, management and security	Protection protocols	Follow recent/updated guidelines	Scientific societies must propose and renew specific guidelines about organizational aspects of hospitals’ departments during and after the emergency (Annunziata et al. 2020).	Ahmed et al. 2020; Louie et al. 2020; Annunziata et al. 2020
		Implement epidemiological interview and screening	Obtain patients' history of fever or respiratory symptoms, contact with a confirmed case of COVID-19, and recent history of travel + measure body temperature (Philip et al. 2020).	Ahmed et al. 2020; Philip et al. 2020
		Set up protective and hygienic measures	Examples: distancing, handwashing, routinary use of surgical masks for HCWs (Annunziata et al. 2020) and patients with respiratory symptoms (Philip et al. 2020).	Ahmed et al. 2020; Annunziata et al. 2020; Jin et al. 2020; Philip et al. 2020; Zhao Jing et al. 2020
		Triage of patients	Based on screening procedures, categorize patients into “low risk”, “intermediate risk”, or “high risk” areas (Philip et al. 2020).	Jin et al. 2020; Philip et al. 2020; Zhao Jing et al. 2020
		Avoid contact and crowding (social distancing)	Reduce the number of professionals present during medical intervention (Philip et al. 2020). Limit visitors’ access (Porreca et al. 2020).	Jin et al. 2020; Philip et al. 2020; Porreca et al. 2020
		Notify close contacts with HCWs or exposure to COVID-19	Monitor all patients, even those discharged, who had contact with infected HCWs for a 14-day period + impose quarantine or home isolation (Luigi et al. 2020). Inform the hospital's infection control team of HCWs' exposure to a person at high-risk or to a confirmed COVID-19 case + impose quarantine for 14 days with self-monitoring and/or supervised guidance, based on the risk stratification of the…	Luigi et al. 2020; Philip et al. 2020
		Implement fast-track testing/screening processes	Prioritize rapid laboratory test for patients with stroke + minimize delays and ensure proper protection of HCWs.	Zhao Jing et al. 2020
		Promote education and awareness	Establish a robust systematic educational network to educate patients on what to do during the pandemic (Zhao Jing et al. 2020).	Toniolo et al. 2020; Zhao Jing et al. 2020; M. Zhou F. et al. 2020
		Take in charge other diseases	Healthcare system should continue to provide adequate levels of care to patients with other conditions (Porreca et al. 2020).	Nuñez et al. 2020; Porreca et al. 2020
		Inform patients	Display visual information about COVID-19 in the outpatient and other patient waiting areas (Philip et al. 2020).	Philip et al. 2020; Santana et al. 2020
	Reorganization of space	Create specific/designated areas	Create shower and bath facilities for HCWs (Mo et al. 2020).	Mo et al. 2020; Porreca et al. 2020; LEF Wee T. P. et al. 2020
	PPE and resources management	Create specific/designated hospital networks to conserve resources		Zhao Jing et al. 2020
		Rational use and reuse of materiel	Reuse PPE after a proper biologic decontamination process (Boškoski, Wallace, et Costamagna 2020). When reused, HCWs should store their masks in a clean sealable paper bag or container (Kumar et al. 2020).	Boškoski, Wallace, et Costamagna 2020; Kumar et al. 2020
		Avoid device-related pressure injury (DRPI) among HCWs	Limit the daily wearing time of PPE to 4 hours or less when possible.	Jiang et al. 2020
		Promote education and awareness		Kumar et al. 2020; M. Zhou F. et al. 2020
	E-health and the use of technologies	Institute telehealth education programs and promote patients participation in care	Create easy‑to‑use applications and provide help to use devices when needed (Paskudzka et al. 2020).	Khusid et al. 2020; Paskudzka et al. 2020
		Create virtual care programs		Lam et al. 2020
	Other: Palliative care	Involve palliative care at patients admission	Palliative care should be integrated into triage systems.	Haydar et al. 2020
Human resources	Work organization	Encourage time breaks and rotation for HCWs	Draw a schedule whereby one group of HCWs attends the hospital for a specified number of days and another group follows the next days (Philip et al. 2020). Nurse managers should strengthen the allocation and management of human resources, scientifically arrange shifts, reduce the work intensity of nurses and decrease work pressure. Nurses’ participation in the treatment of COVID-19 should be for …	Annunziata et al. 2020; Chatterjee et al. 2020; Philip et al. 2020; M. Zhou F. et al. 2020; Mo et al. 2020
		Make redeployment more voluntary than mandatory and support HCWs (intended for hospital administrators)	Reach out to HCWs and inquire what resources they need : hazard pay, complementary lodging for self-quarantine, food subsidy…	Khusid et al. 2020
		Promote team building and HCWs' personal resilience	Examples: colleagues encouraging each other during work shifts, writing good-luck messages on personal protective equipment, enjoying lunches provided by social volunteers, and so on.	Yin 2020
	Knowledge and training	Provide specific training	Improve standardized training in pandemic response, specifically with regard to clinical symptomatology recognition, origins of the disease, a uniformed decontamination protocol, pandemic-specific inventory inservice, and stricter regulations and enforcement on decontamination of personal items (Gibson, Ventura, et Collier 2020). Training should be organized according to work experience and educa…	Dost et al. 2020; Gan et al. 2020; Gibson, Ventura, et Collier 2020; Mo et al. 2020; Porreca et al. 2020; Taghrir et Shiraly 2020; M. Zhou F. et al. 2020
		Provide online training	The use of social media could be a great tool to provide fast and accessible training (Abdessater et al. 2020).	Abdessater et al. 2020; Christensen, Benfield, et Franc, 2020; Khusid et al. 2020; Mishra et al. 2020
		Provide annual and continuing training fro HCWs and the general population	The learning and dissemination of epidemic prevention knowledge and skills should be increased not only for medical areas but for all the public (Jin et al. 2020).	Jin et al. 2020; Meghana, Chandra, et Sanjeev 2020
		Promote mutual support between HCWs	Medical staff and supervisors should monitor young colleagues in training (Abdessater et al. 2020).	Abdessater et al. 2020; Foley et al. 2020
	HCWs well-being and mental health	Provide psychological support (by psychologists, colleagues, family/friends) and recognition	Female HCWs should be given primary concern and psychological support (X. Xiao Xiaobin et al., 2020). Nurses should keep in touch with HCWs families and friends to achieve support + encourage HCWs to share feelings and experiences with their colleagues (Mo et al. 2020).	Cai et al. 2020; Gan et al. 2020; Huang et al. 2020; Kang et al. 2020; Khusid et al. 2020; Mishra et al. 2020; Mo et al. 2020; H. Xiao Y. et al., 2020; X. Xiao Xiaobin et al., 2020; Yin et al. 2020
		Set up clear protocols and provide sufficient personal protective equipment (PPE)		Cai et al. 2020; Jin et al. 2020; Louie et al. 2020; Suleiman et al. 2020
		Provide adequate training and up-to-date information		Gan et al. 2020; Li et al. 2020; Mishra et al. 2020; Taghrir et Shiraly 2020; Yuan et al. 2020
		Encourage HCWs' personal resilience	Appropriate physical exercise and exercise intensity can help improve sleep quality and physical and mental health.	Wu et al. 2020
Information and communication		Use of social media	Implement awareness campaigns itented to HCWs or the general population by utilizing social media (Kumar et al. 2020). Fellow students and doctors should consider the use of text-messaging tools (e.g. WhatsApp) or social media tools for communication and academic interaction between team members (Philip et al. 2020).	Abdessater et al. 2020; Kumar et al. 2020; Philip et al. 2020
		Verify and regulate information	HCWs should screen the information they receive before further posting it. There is a need to develop information ethics in disaster situations, epidemics and pandemics. Experts in crisis communication should work in the affected places and help draft information which is relevant to the area. Best practices need to be shared globally (Datta et al. 2020).	Datta et al. 2020; Karasneh et al. 2020
		Set up regular communication between team members		Dost et al. 2020
Finance		Use video methods for HCWs training		Christensen et al. 2020
		Offer financial subsidies and rewards		Mo et al. 2020; X. Xiao Xiaobin et al. 2020
